# Understanding Diabetes and Obesity in The Bahamas Through International Comparison of Health, Economic, and Policy Indicators

**DOI:** 10.1101/2025.03.22.25324456

**Authors:** Cesar Barrabi, Camren Adams, Omur Cinar Elci

**Affiliations:** Western Atlantic University School of Medicine

## Abstract

**Introduction:** Diabetes mellitus is a global issue affecting over 828 million people in 2021. Risk factors for developing diabetes include poor diet, sedentary lifestyle, and genetic predispositions; however, growing evidence suggests significant influence from socioeconomic determinants. The Non-Latin Caribbean continues to be an underrepresented population in diabetes research, particularly The Bahamas. In this paper, we investigate the current state of diabetes in The Bahamas and examine the socioeconomic determinants associated with poor health outcomes.

**Research Design and Methods:** Publicly available data were compiled from the World Health Organization, Food and Agriculture Organization, International Diabetes Federation, PAHO Enlace, World Bank, and regional reports, prioritizing estimates from 2019 to 2022. With a focus on The Bahamas, we collected data from 10 non-Latin Caribbean nations, as well as the United States, Canada, France, and Germany, to compare health and socioeconomic indicators and assess the current state of the Bahamas. Key metrics of interest included the prevalence of diabetes and obesity, diabetes-related mortality, and indicators of socioeconomic conditions.

**Results:** Diabetes prevalence in The Bahamas was 8.8% in 2021, lower than the United States at 10.7% but well below the highest rate of 16.1% observed in Saint Kitts and Nevis. The proportion of diabetes-related deaths under age 60 in The Bahamas was 6.2%, nearly double the rate in the United States (3.5%) and the third highest in the region, following Belize at 10.6% and Saint Kitts and Nevis at 9.9%. To examine long-term trends, we compared obesity rates across The Bahamas, the United States, France, and Germany. Bahamian women consistently had the highest rates, with 55.06% of those over 18 having a BMI over 30. Additionally, The Bahamas showed higher levels of socioeconomic vulnerabilities across several domains as well as insufficient policy progress compared to North America.

**Conclusions:** Diabetes in The Bahamas remains a serious public health concern, marked by high premature mortality and rising obesity rates that exceed those of several high-income countries. Strengthening national surveillance and addressing socioeconomic disparities will be critical for reversing current trends and supporting effective public health responses.
