## Supplemental Table 1 for "Understanding Diabetes and Obesity in The Bahamas Through International Comparison of Health, Economic, and Policy Indicators": Undiagnosed and Overlooked_Final Dataset.xlsx

### Sheet: Master data
Source		IDF 2021	IDF 2021	FAO 2022	FAO 2019-2021	UNDP 2022	UNDP 2022	UNDP 2019	UNDP 2022
Country	Country code	Age-adjusted comparative prevalence of diabetes (%) 2021	Proportion of diabetes-related deaths in people under 60 years (%) 2021	Food Imports (% of Exports)	Food Insecurity (%)	HDI	IHDI	GINI	GINI
Antigua and Barbuda	ATG	11.7	4.8	489	33	0.826
Bahamas	BHS	8.8	6.2	76	17.2	0.82	0.663	0.533	0.57
Barbados	BRB	14	3.3	84	31.1	0.809	0.617
Belize	BLZ	14.5	10.6	38	42.3	0.7
Dominica	DMA	11.7		270	34.4	0.74
Grenada	GRD	12.6	4.5	328	22.3	0.793
Guyana	GUY	11.7	6.9	10		0.742
Saint Kitts and Nevis	KNA	16.1	9.9	85	26.9	0.838
Saint Lucia	LCA	11.7	5	208		0.725	0.539
Saint Vincent and the Grenadines	VCT	8	5	174	33.3	0.772
Suriname	SUR	12.7	7.9	8	35.8	0.69
USA	USA	10.7	3.5	9	8	0.927	0.823	0.415	0.413
France	FRA	5.3	1.5	9	5.9	0.91	0.82	0.312	0.307
Germany	DEU	6.9	1.7	5	3.5	0.95	0.881	0.318	0.317
Canada	CAN	7.7	2	2	9.3	0.94	0.865	0.317	0.29

### Sheet: Obesity data
Country	Age Group En	Sex En	Year	Prevalence of obesity among adults, BMI ≥ 30 kg/m² (age-standardized estimate) (%)
BHS	18+ years	Female	2012	44.94
BHS	18+ years	Female	2013	45.98
BHS	18+ years	Female	2014	47.02
BHS	18+ years	Female	2015	48.06
BHS	18+ years	Female	2016	49.1
BHS	18+ years	Female	2017	50.12
BHS	18+ years	Female	2018	51.13
BHS	18+ years	Female	2019	52.13
BHS	18+ years	Female	2020	53.11
BHS	18+ years	Female	2021	54.09
BHS	18+ years	Female	2022	55.06
BHS	18+ years	Male	2012	34.19
BHS	18+ years	Male	2013	34.67
BHS	18+ years	Male	2014	35.13
BHS	18+ years	Male	2015	35.57
BHS	18+ years	Male	2016	36.01
BHS	18+ years	Male	2017	36.45
BHS	18+ years	Male	2018	36.88
BHS	18+ years	Male	2019	37.32
BHS	18+ years	Male	2020	37.78
BHS	18+ years	Male	2021	38.25
BHS	18+ years	Male	2022	38.73
USA	18+ years	Female	2012	37.79
USA	18+ years	Female	2013	38.35
USA	18+ years	Female	2014	38.89
USA	18+ years	Female	2015	39.44
USA	18+ years	Female	2016	39.98
USA	18+ years	Female	2017	40.52
USA	18+ years	Female	2018	41.04
USA	18+ years	Female	2019	41.57
USA	18+ years	Female	2020	42.09
USA	18+ years	Female	2021	42.62
USA	18+ years	Female	2022	43.15
USA	18+ years	Male	2012	36.07
USA	18+ years	Male	2013	36.53
USA	18+ years	Male	2014	36.99
USA	18+ years	Male	2015	37.46
USA	18+ years	Male	2016	37.94
USA	18+ years	Male	2017	38.42
USA	18+ years	Male	2018	38.9
USA	18+ years	Male	2019	39.38
USA	18+ years	Male	2020	39.86
USA	18+ years	Male	2021	40.35
USA	18+ years	Male	2022	40.85
FRA	18+ years	Male	2012	11.74
FRA	18+ years	Male	2013	11.53
FRA	18+ years	Male	2014	11.32
FRA	18+ years	Male	2015	11.11
FRA	18+ years	Male	2016	10.91
FRA	18+ years	Male	2017	10.71
FRA	18+ years	Male	2018	10.52
FRA	18+ years	Male	2019	10.33
FRA	18+ years	Male	2020	10.16
FRA	18+ years	Male	2021	9.99
FRA	18+ years	Male	2022	9.82
DEU	18+ years	Male	2012	21.97
DEU	18+ years	Male	2013	21.96
DEU	18+ years	Male	2014	21.95
DEU	18+ years	Male	2015	21.96
DEU	18+ years	Male	2016	21.99
DEU	18+ years	Male	2017	22.03
DEU	18+ years	Male	2018	22.07
DEU	18+ years	Male	2019	22.12
DEU	18+ years	Male	2020	22.18
DEU	18+ years	Male	2021	22.25
DEU	18+ years	Male	2022	22.33
FRA	18+ years	Female	2012	11.76
FRA	18+ years	Female	2013	11.56
FRA	18+ years	Female	2014	11.35
FRA	18+ years	Female	2015	11.13
FRA	18+ years	Female	2016	10.91
FRA	18+ years	Female	2017	10.68
FRA	18+ years	Female	2018	10.46
FRA	18+ years	Female	2019	10.24
FRA	18+ years	Female	2020	10.02
FRA	18+ years	Female	2021	9.82
FRA	18+ years	Female	2022	9.62
DEU	18+ years	Female	2012	18.85
DEU	18+ years	Female	2013	18.82
DEU	18+ years	Female	2014	18.79
DEU	18+ years	Female	2015	18.75
DEU	18+ years	Female	2016	18.71
DEU	18+ years	Female	2017	18.66
DEU	18+ years	Female	2018	18.61
DEU	18+ years	Female	2019	18.55
DEU	18+ years	Female	2020	18.5
DEU	18+ years	Female	2021	18.46
DEU	18+ years	Female	2022	18.43

### Sheet: Diabetes data
Location Name	Year	Sex	Diabetes mellitus (excluding CKD due to Diabetes) Age standardized per 100,000
Bahamas	2009	Female	44.0822
Bahamas	2010	Female	42.6506
Bahamas	2011	Female	41.9906
Bahamas	2012	Female	39.6885
Bahamas	2013	Female	39.4304
Bahamas	2014	Female	37.5991
Bahamas	2015	Female	38.4955
Bahamas	2016	Female	38.0521
Bahamas	2017	Female	37.4729
Bahamas	2018	Female	38.9352
Bahamas	2019	Female	39.0919
United States of America	2009	Female	8.66389
United States of America	2010	Female	8.31898
United States of America	2011	Female	8.50573
United States of America	2012	Female	8.16213
United States of America	2013	Female	8.02889
United States of America	2014	Female	7.75596
United States of America	2015	Female	7.8294
United States of America	2016	Female	7.71086
United States of America	2017	Female	7.90286
United States of America	2018	Female	7.87629
United States of America	2019	Female	7.93146
Bahamas	2009	Male	41.4178
Bahamas	2010	Male	41.657
Bahamas	2011	Male	41.3019
Bahamas	2012	Male	40.7862
Bahamas	2013	Male	37.6172
Bahamas	2014	Male	38.1338
Bahamas	2015	Male	39.6701
Bahamas	2016	Male	40.3202
Bahamas	2017	Male	39.6555
Bahamas	2018	Male	40.897
Bahamas	2019	Male	41.3475
United States of America	2009	Male	13.2244
United States of America	2010	Male	12.7601
United States of America	2011	Male	13.1624
United States of America	2012	Male	12.7247
United States of America	2013	Male	12.6332
United States of America	2014	Male	12.6265
United States of America	2015	Male	12.8178
United States of America	2016	Male	12.844
United States of America	2017	Male	13.3911
United States of America	2018	Male	13.3649
United States of America	2019	Male	13.592
FRA	2009	Female	1.28
FRA	2010	Female	1.18
FRA	2011	Female	1.14
FRA	2012	Female	1.21
FRA	2013	Female	1.22
FRA	2014	Female	1.13
FRA	2015	Female	1.1
FRA	2016	Female	1.07
FRA	2017	Female	1.09
FRA	2018	Female	0.91
FRA	2019	Female	0.89
DEU	2009	Female	1.52
DEU	2010	Female	1.48
DEU	2011	Female	1.63
DEU	2012	Female	1.48
DEU	2013	Female	1.51
DEU	2014	Female	1.47
DEU	2015	Female	1.51
DEU	2016	Female	1.45
DEU	2017	Female	1.51
DEU	2018	Female	1.49
DEU	2019	Female	1.39
FRA	2009	Male	12.41
FRA	2010	Male	11.72
FRA	2011	Male	12.09
FRA	2012	Male	11.97
FRA	2013	Male	11.52
FRA	2014	Male	11.04
FRA	2015	Male	10.74
FRA	2016	Male	10.45
FRA	2017	Male	10.79
FRA	2018	Male	9.97
FRA	2019	Male	9.97
DEU	2009	Male	15.46
DEU	2010	Male	15.78
DEU	2011	Male	15.71
DEU	2012	Male	15.52
DEU	2013	Male	16.33
DEU	2014	Male	15.05
DEU	2015	Male	15.95
DEU	2016	Male	14.88
DEU	2017	Male	15.9
DEU	2018	Male	15.84
DEU	2019	Male	15.1

### Sheet: Policy progress
Indicator Code	Indicator Description	Achieved	Not Achieved
1.1.1	Obesity prevention through diet and activity	5	6
2.2.1	Publication of progress every 3y		11
1.2.2	Nutritious school feeding	5	6
2.1.1	Limits on ultra-processed food sales	3	8
2.1.2	Tax on sugary drinks	2	9
3.1.1	Ban on junk food marketing to children		11
3.2.1	Front-of-package food labels		11
3.3.1	National obesity strategy	2	9
4.1.1	Open streets and activity programs		11
4.2.1	Support for family farming	2	9
4.3.1	Improved access to healthy food	7	4
4.3.2	Obesity surveillance in women and youth		11
5.1.1
	Indicator Description	Achieved	Not Achieved
Indicator Code	Obesity prevention through diet and activity	1	1
1.1.1	Publication of Code monitoring		2
2.2.1	Nutritious school feeding	2
1.2.2	Limits on ultra-processed food sales	2
2.1.1	Tax on sugary drinks		2
2.1.2	Ban on junk food marketing to children	1	1
3.1.1	Front-of-package food labels		2
3.2.1	National obesity strategy	1	1
3.3.1	Open streets and activity programs	2
4.1.1	Support for family farming	2
4.2.1	Improved access to healthy food	2
4.3.1	Obesity surveillance in women and youth	2
4.3.2
5.1.1
	original names
	Family obesity prevention through healthy eating and physical activity initiatives.
	Publication of the results of Codeâ€™s monitoring process.
	Countries in which maternity health services are certified as BFHI.
	School feeding programmes that satisfy nutritional needs.
	Norms that promote the sale of healthy foods and limit availability of ultra processed foods.
	Tax on sugar-sweetened beverages and other calorie high products.
	Regulations to protect children and adolescents from marketing of unhealthy foods.
	Norms regarding front-of-package labelling in ultra processed and sugar sweetened beverages.
	Multisectoral implementation of a plan of action to tackle obesity.
	Open streets and physical activity.
	Family farming programs.
	Measures to better relative prices and access to healthy foods.
	Overweight and obesity prevalence surveillance in pregnant women, adolescents, and children.
